# Integrated analysis of cell-free DNA for the early detection of cancer in people with Li-Fraumeni Syndrome

**DOI:** 10.1101/2022.10.07.22280848

**Authors:** Derek Wong, Ping Luo, Leslie Oldfield, Haifan Gong, Ledia Brunga, Ron Rabinowicz, Vallijah Subasri, Clarissa Chan, Tiana Downs, Kirsten M Farncombe, Beatrice Luu, Maia Norman, Jenna Eagles, Stephenie Pederson, Johanna Wellum, Arnavaz Danesh, Stephenie Prokopec, Eric Zhao, Nadia Znassi, Bernard Lam, Kayla Marsh, Yogi Sundaravadanam, Dax Torti, David Malkin, Raymond H Kim, Trevor J Pugh

**Affiliations:** Princess Margaret Cancer Centre, University Health Network, Toronto, Ontario, Canada; The Hospital for Sick Children, University of Toronto, Toronto, Ontario, Canada; Department of Medical Biophysics, University of Toronto, Toronto, Ontario, Canada; Vector Institute, Toronto, Ontario, Canada; Toronto General Hospital Research Institute, Toronto, Ontario, Canada; Ontario Institute for Cancer Research, Toronto, Ontario, Canada

## Abstract

Despite advances in cancer therapeutics, early detection is often the best prognostic indicator for survival (*1*). People with Li-Fraumeni syndrome harbor a germline pathogenic variant in the tumor suppressor gene *TP53* (*2*) and face a near 100% lifetime risk of developing a wide spectrum of, often multiple, cancers (*3*). *TP53* mutation carriers routinely undergo intensive surveillance protocols which, although associated with significantly improved survival, are burdensome to both the patient and the health care system (*4*). Liquid biopsy, the analysis of cell-free DNA fragments in bodily fluids, has become an attractive tool for a range of clinical applications, including early cancer detection, because of its ability to provide real-time holistic insight into the cellular milieu (*5*). Here, we assess the efficacy of a multi-modal liquid biopsy assay that integrates a targeted gene panel, shallow whole genome, and cell-free methylated DNA immunoprecipitation sequencing for the early detection of cancer in a cohort of Li-Fraumeni syndrome patients: 196 blood samples from 89 patients, of which 26 were pediatric and 63 were adults. Our integrated analysis was able to detect a cancer-associated signal in 79.4% of samples from patients with active cancer, a 37.5% – 58.8% improvement over each individual analysis. Through analysis of patient plasma at cancer negative timepoints, we were able to detect cancer-associated signals up to 16 months prior to occurrence of cancer as detected by conventional clinical modalities in 17.6% of *TP53* mutation carriers. This study provides a framework for the integration of liquid biopsy into current surveillance methods for patients with Li-Fraumeni syndrome.
