## Supplemental Table 1 for "Integrated analysis of cell-free DNA for the early detection of cancer in people with Li-Fraumeni Syndrome"

### Sheet: Sheet1
chromosome	start	end
chr1	6197668	6197788
chr1	13782198	13782318
chr1	26731389	26731509
chr1	26780256	26780376
chr1	27294560	27294680
chr1	28459164	28459284
chr1	45330235	45330355
chr1	45339108	45339227
chr1	61787851	61787971
chr1	64860093	64860213
chr1	74109473	74109593
chr1	91501744	91501864
chr1	108852495	108852615
chr1	109625261	109625381
chr1	147622218	147622338
chr1	155179646	155179766
chr1	155338153	155338273
chr1	160619755	160619875
chr1	185100156	185100276
chr1	193016326	193016446
chr1	219972181	219972301
chr1	228244296	228244416
chr1	237806138	237806258
chr1	238275947	238276067
chr1	239718565	239718685
chr1	242643434	242643554
chr1	247896374	247896494
chr10	2364376	2364496
chr10	86877104	86877223
chr10	86886731	86886850
chr10	86888051	86888170
chr10	86888825	86888945
chr10	87869121	87869240
chr10	87876870	87876990
chr10	87880227	87880347
chr10	87896950	87897069
chr10	87939189	87939308
chr10	87948939	87949059
chr10	87966858	87966978
chr10	87968865	87968985
chr10	113165502	113165622
chr10	130900095	130900215
chr11	11074655	11074775
chr11	59124849	59124969
chr11	63382144	63382264
chr11	94440379	94440499
chr11	94465298	94465417
chr11	108232430	108232549
chr11	108236530	108236650
chr11	108243881	108244001
chr11	108245724	108245843
chr11	108248889	108249009
chr11	108250631	108250751
chr11	108255325	108255444
chr11	108271177	108271297
chr11	108285270	108285390
chr11	108325200	108325320
chr11	108356540	108356660
chr11	125620821	125620941
chr11	126267135	126267255
chr11	134797591	134797711
chr12	23616454	23616574
chr12	26018582	26018702
chr12	57028732	57028852
chr12	57748169	57748289
chr12	88109102	88109222
chr12	121804695	121804815
chr13	32315453	32315573
chr13	32315573	32315693
chr13	32316414	32316534
chr13	32318997	32319117
chr13	32319117	32319237
chr13	32319237	32319356
chr13	32325069	32325189
chr13	32326065	32326185
chr13	32326201	32326321
chr13	32326496	32326616
chr13	32329407	32329527
chr13	32330914	32331034
chr13	32332229	32332349
chr13	32332349	32332469
chr13	32332469	32332589
chr13	32332589	32332709
chr13	32332709	32332829
chr13	32332829	32332949
chr13	32332949	32333069
chr13	32333069	32333189
chr13	32333189	32333309
chr13	32333309	32333429
chr13	32335343	32335463
chr13	32336210	32336330
chr13	32336330	32336450
chr13	32336450	32336570
chr13	32336570	32336690
chr13	32336690	32336810
chr13	32336810	32336930
chr13	32336930	32337050
chr13	32337050	32337170
chr13	32337170	32337290
chr13	32337290	32337410
chr13	32337410	32337530
chr13	32337530	32337650
chr13	32337650	32337770
chr13	32337770	32337890
chr13	32337890	32338010
chr13	32338010	32338130
chr13	32338130	32338250
chr13	32338250	32338370
chr13	32338370	32338490
chr13	32338490	32338610
chr13	32338610	32338730
chr13	32338730	32338850
chr13	32338850	32338970
chr13	32338970	32339090
chr13	32339090	32339210
chr13	32339210	32339330
chr13	32339330	32339450
chr13	32339450	32339570
chr13	32339570	32339690
chr13	32339690	32339810
chr13	32339810	32339930
chr13	32339930	32340050
chr13	32340050	32340170
chr13	32340170	32340290
chr13	32340290	32340410
chr13	32340410	32340530
chr13	32340530	32340650
chr13	32340650	32340770
chr13	32340770	32340890
chr13	32340890	32341010
chr13	32341010	32341130
chr13	32341130	32341250
chr13	32344545	32344665
chr13	32346801	32346921
chr13	32354871	32354991
chr13	32354991	32355111
chr13	32355111	32355231
chr13	32355231	32355351
chr13	32356398	32356518
chr13	32356518	32356638
chr13	32357715	32357835
chr13	32357835	32357955
chr13	32359227	32359347
chr13	32362488	32362608
chr13	32362608	32362728
chr13	32363176	32363296
chr13	32363296	32363416
chr13	32363416	32363536
chr13	32370359	32370479
chr13	32370479	32370599
chr13	32370907	32371027
chr13	32371027	32371147
chr13	32376610	32376730
chr13	32376730	32376850
chr13	32379198	32379318
chr13	32379318	32379438
chr13	32379438	32379558
chr13	32379711	32379831
chr13	32379831	32379951
chr13	32379956	32380076
chr13	32380076	32380196
chr13	32394630	32394750
chr13	32394750	32394870
chr13	32394870	32394990
chr13	32396851	32396971
chr13	32396971	32397091
chr13	32398081	32398201
chr13	32398201	32398321
chr13	32398321	32398441
chr13	32398441	32398561
chr13	32398561	32398681
chr13	32398681	32398801
chr13	32398801	32398921
chr13	32398921	32399040
chr13	32399132	32399252
chr13	32399252	32399372
chr13	32399372	32399492
chr13	32399492	32399612
chr13	32399612	32399732
chr13	106286001	106286121
chr13	107679665	107679785
chr14	23183088	23183208
chr14	25381565	25381685
chr14	45246761	45246881
chr14	51254276	51254395
chr14	68540120	68540240
chr14	68682861	68682981
chr14	68683052	68683172
chr15	32672864	32672984
chr15	32680097	32680216
chr15	32689740	32689859
chr15	32723575	32723695
chr15	43447440	43447560
chr15	43496525	43496644
chr15	53324651	53324771
chr15	75270091	75270211
chr15	90764119	90764239
chr16	5556135	5556255
chr16	23603114	23603234
chr16	23603234	23603354
chr16	23603354	23603474
chr16	23603474	23603594
chr16	23603594	23603714
chr16	23603668	23603788
chr16	23607191	23607310
chr16	23607817	23607937
chr16	23607937	23608057
chr16	23613638	23613758
chr16	23613987	23614107
chr16	23621360	23621480
chr16	23622929	23623049
chr16	23623049	23623169
chr16	23623103	23623222
chr16	23623991	23624111
chr16	23626196	23626316
chr16	23626316	23626436
chr16	23629179	23629299
chr16	23629634	23629754
chr16	23629754	23629874
chr16	23629874	23629994
chr16	23629994	23630114
chr16	23630114	23630234
chr16	23630234	23630354
chr16	23630354	23630474
chr16	23634817	23634937
chr16	23634937	23635057
chr16	23635057	23635177
chr16	23635177	23635297
chr16	23635297	23635417
chr16	23635417	23635537
chr16	23635537	23635657
chr16	23635657	23635777
chr16	23635777	23635897
chr16	23635897	23636017
chr16	23636017	23636137
chr16	23636137	23636257
chr16	23636257	23636377
chr16	23637841	23637961
chr16	23638039	23638159
chr16	23641053	23641173
chr16	23641173	23641293
chr16	23641293	23641413
chr16	80072403	80072523
chr17	7668331	7668451
chr17	7668451	7668570
chr17	7668836	7668956
chr17	7668940	7669060
chr17	7669044	7669163
chr17	7669224	7669344
chr17	7669344	7669464
chr17	7669464	7669584
chr17	7669584	7669704
chr17	7669789	7669909
chr17	7670602	7670722
chr17	7673249	7673369
chr17	7673511	7673631
chr17	7673648	7673768
chr17	7673768	7673888
chr17	7674175	7674295
chr17	7674732	7674852
chr17	7674854	7674974
chr17	7675051	7675171
chr17	7675171	7675291
chr17	7675291	7675410
chr17	7675953	7676073
chr17	7676073	7676193
chr17	7676193	7676313
chr17	7676321	7676441
chr17	7676441	7676561
chr17	7676561	7676681
chr17	7679709	7679829
chr17	7687342	7687462
chr17	7687462	7687582
chr17	11791328	11791448
chr17	16149439	16149559
chr17	43044252	43044372
chr17	43044361	43044481
chr17	43044470	43044590
chr17	43044579	43044699
chr17	43044688	43044808
chr17	43045081	43045201
chr17	43045201	43045321
chr17	43045321	43045441
chr17	43045441	43045561
chr17	43045561	43045681
chr17	43045681	43045801
chr17	43045801	43045921
chr17	43045782	43045902
chr17	43045825	43045944
chr17	43046753	43046873
chr17	43047613	43047733
chr17	43049097	43049217
chr17	43051030	43051150
chr17	43057033	43057153
chr17	43063292	43063412
chr17	43063852	43063972
chr17	43064730	43064849
chr17	43067591	43067711
chr17	43070903	43071023
chr17	43071023	43071143
chr17	43071143	43071263
chr17	43074306	43074426
chr17	43074426	43074546
chr17	43076431	43076551
chr17	43076551	43076671
chr17	43076583	43076703
chr17	43079306	43079426
chr17	43079738	43079858
chr17	43082369	43082489
chr17	43082489	43082609
chr17	43090927	43091047
chr17	43091407	43091527
chr17	43091527	43091647
chr17	43091647	43091767
chr17	43091767	43091887
chr17	43091887	43092007
chr17	43092007	43092127
chr17	43092127	43092247
chr17	43092247	43092367
chr17	43092367	43092487
chr17	43092487	43092607
chr17	43092607	43092727
chr17	43092727	43092847
chr17	43092847	43092967
chr17	43092967	43093087
chr17	43093087	43093207
chr17	43093207	43093327
chr17	43093327	43093447
chr17	43093447	43093567
chr17	43093567	43093687
chr17	43093687	43093807
chr17	43093807	43093927
chr17	43093927	43094047
chr17	43094047	43094167
chr17	43094167	43094287
chr17	43094287	43094407
chr17	43094407	43094527
chr17	43094527	43094647
chr17	43094647	43094767
chr17	43094767	43094887
chr17	43095823	43095943
chr17	43096570	43096690
chr17	43097206	43097326
chr17	43097933	43098052
chr17	43099767	43099887
chr17	43104086	43104206
chr17	43104206	43104326
chr17	43104851	43104971
chr17	43106434	43106554
chr17	43115496	43115616
chr17	43115692	43115812
chr17	43123252	43123371
chr17	43124006	43124126
chr17	43125152	43125272
chr17	43125272	43125392
chr17	43125392	43125512
chr17	51638801	51638921
chr17	58357743	58357863
chr17	58694382	58694501
chr17	58697550	58697670
chr17	58708995	58709114
chr17	58710495	58710615
chr17	58712349	58712469
chr17	58730064	58730183
chr17	58734491	58734610
chr17	60666194	60666313
chr17	61714703	61714822
chr17	61731027	61731147
chr17	61815063	61815183
chr17	61833666	61833786
chr17	61859054	61859174
chr17	61863605	61863725
chr18	1127924	1128044
chr18	47053650	47053770
chr18	51033089	51033208
chr18	51050654	51050774
chr18	51056624	51056744
chr18	51058433	51058553
chr18	51066342	51066462
chr18	59345906	59346026
chr18	64206189	64206308
chr18	64206318	64206438
chr18	77720369	77720489
chr19	1208209	1208328
chr19	9251010	9251130
chr2	114913	115033
chr2	17757196	17757316
chr2	17758849	17758969
chr2	39337655	39337774
chr2	47369067	47369187
chr2	47369187	47369306
chr2	47369464	47369584
chr2	47373214	47373334
chr2	47373456	47373576
chr2	47373747	47373867
chr2	47373867	47373987
chr2	47373987	47374107
chr2	47375206	47375326
chr2	47376985	47377105
chr2	47378943	47379063
chr2	47379691	47379811
chr2	47379811	47379930
chr2	47381396	47381516
chr2	47385127	47385247
chr2	47386552	47386672
chr2	47386672	47386792
chr2	47386792	47386912
chr2	47386912	47387032
chr2	47402906	47403026
chr2	47403054	47403174
chr2	47403174	47403294
chr2	47403294	47403414
chr2	47404608	47404727
chr2	47408358	47408478
chr2	47408478	47408598
chr2	47410053	47410173
chr2	47410173	47410293
chr2	47410293	47410413
chr2	47412367	47412487
chr2	47412487	47412607
chr2	47414248	47414368
chr2	47414368	47414488
chr2	47416242	47416362
chr2	47416362	47416482
chr2	47429731	47429851
chr2	47429851	47429971
chr2	47445542	47445662
chr2	47462972	47463092
chr2	47463092	47463212
chr2	47466613	47466733
chr2	47466733	47466853
chr2	47468856	47468975
chr2	47470953	47471073
chr2	47474967	47475087
chr2	47475087	47475207
chr2	47475207	47475327
chr2	47476348	47476468
chr2	47476468	47476588
chr2	47478215	47478335
chr2	47478335	47478455
chr2	47478455	47478575
chr2	47480663	47480783
chr2	47480783	47480903
chr2	47482763	47482883
chr2	47482883	47483003
chr2	47483003	47483123
chr2	47483123	47483243
chr2	47512260	47512380
chr2	47512380	47512500
chr2	47512500	47512620
chr2	47783047	47783167
chr2	47783167	47783287
chr2	47783287	47783407
chr2	47783407	47783527
chr2	47783910	47784030
chr2	47784030	47784150
chr2	47784149	47784269
chr2	47790904	47791024
chr2	47791024	47791144
chr2	47795858	47795978
chr2	47795978	47796098
chr2	47798562	47798682
chr2	47798682	47798802
chr2	47798802	47798922
chr2	47798922	47799042
chr2	47799042	47799162
chr2	47799162	47799282
chr2	47799282	47799402
chr2	47799402	47799522
chr2	47799522	47799642
chr2	47799642	47799762
chr2	47799762	47799882
chr2	47799882	47800002
chr2	47800002	47800122
chr2	47800122	47800242
chr2	47800242	47800362
chr2	47800362	47800482
chr2	47800482	47800602
chr2	47800602	47800722
chr2	47800722	47800842
chr2	47800842	47800962
chr2	47800962	47801082
chr2	47801082	47801202
chr2	47801264	47801383
chr2	47803372	47803492
chr2	47803492	47803612
chr2	47803612	47803732
chr2	47804908	47805028
chr2	47805602	47805722
chr2	47806161	47806281
chr2	47806281	47806401
chr2	47806431	47806551
chr2	47806551	47806671
chr2	47806746	47806866
chr2	47806866	47806986
chr2	95183516	95183635
chr2	147926060	147926180
chr2	214728233	214728353
chr2	214728486	214728606
chr2	214749730	214749850
chr2	214771923	214772034
chr2	214792146	214792266
chr2	214792407	214792527
chr2	214798667	214798786
chr20	40858409	40858529
chr21	28966829	28966949
chr21	33559555	33559675
chr21	41043942	41044062
chr21	46126269	46126389
chr22	28708962	28709082
chr22	30764491	30764611
chr22	47440610	47440730
chr22	47966480	47966600
chr3	920038	920158
chr3	30650325	30650445
chr3	36992777	36992897
chr3	36992897	36993017
chr3	36993017	36993137
chr3	36993137	36993257
chr3	36993257	36993377
chr3	36993377	36993497
chr3	36993497	36993617
chr3	36993617	36993737
chr3	36993709	36993829
chr3	36993829	36993949
chr3	36996604	36996724
chr3	36997107	36997227
chr3	36997227	36997347
chr3	37000944	37001064
chr3	37004377	37004497
chr3	37006966	37007086
chr3	37008799	37008919
chr3	37011781	37011901
chr3	37011994	37012114
chr3	37014428	37014548
chr3	37017492	37017612
chr3	37020266	37020386
chr3	37020386	37020506
chr3	37025487	37025606
chr3	37025609	37025729
chr3	37025609	37025729
chr3	37025729	37025849
chr3	37025849	37025969
chr3	37025969	37026089
chr3	37028668	37028788
chr3	37028737	37028857
chr3	37028857	37028977
chr3	37029730	37029849
chr3	37030548	37030668
chr3	37040179	37040299
chr3	37042239	37042359
chr3	37047480	37047600
chr3	37047600	37047720
chr3	37048502	37048622
chr3	37048900	37049020
chr3	37050425	37050545
chr3	37050545	37050665
chr3	37050665	37050785
chr3	37050785	37050905
chr3	51380116	51380236
chr3	52405378	52405497
chr3	52405501	52405621
chr3	131014148	131014268
chr3	136854588	136854708
chr3	142512169	142512289
chr3	142565729	142565849
chr3	142573453	142573573
chr4	54731998	54732118
chr4	73397077	73397197
chr4	73404307	73404427
chr4	73404855	73404975
chr4	73405074	73405194
chr4	73406574	73406694
chr4	73406694	73406814
chr4	73408579	73408699
chr4	73408699	73408819
chr4	73409293	73409413
chr4	73409413	73409533
chr4	73410300	73410420
chr4	73411940	73412060
chr4	73412060	73412180
chr4	73413407	73413527
chr4	73413527	73413647
chr4	73414980	73415100
chr4	73415100	73415220
chr4	73416244	73416364
chr4	73417480	73417600
chr4	73417600	73417720
chr4	73418019	73418139
chr4	73418139	73418259
chr4	73418259	73418379
chr4	73419452	73419572
chr4	73419572	73419692
chr4	73420215	73420335
chr4	73421046	73421166
chr4	82864356	82864476
chr4	84635266	84635386
chr5	2879220	2879340
chr5	80675039	80675159
chr5	112707453	112707573
chr5	112707573	112707693
chr5	112707693	112707813
chr5	112707813	112707933
chr5	112737832	112737952
chr5	112738275	112738395
chr5	112738395	112738515
chr5	112754828	112754948
chr5	112754948	112755068
chr5	112755024	112755144
chr5	112766307	112766427
chr5	112767169	112767289
chr5	112767289	112767409
chr5	112772419	112772538
chr5	112775622	112775742
chr5	112780786	112780906
chr5	112792427	112792547
chr5	112801270	112801390
chr5	112815484	112815604
chr5	112818915	112819035
chr5	112819035	112819155
chr5	112819155	112819275
chr5	112819275	112819395
chr5	112821883	112822003
chr5	112827057	112827177
chr5	112827177	112827297
chr5	112827907	112828027
chr5	112828853	112828973
chr5	112834938	112835058
chr5	112835058	112835178
chr5	112835465	112835584
chr5	112837532	112837652
chr5	112837652	112837772
chr5	112837772	112837892
chr5	112837892	112838012
chr5	112838012	112838132
chr5	112838132	112838252
chr5	112838252	112838372
chr5	112838372	112838492
chr5	112838492	112838612
chr5	112838612	112838732
chr5	112838732	112838852
chr5	112838852	112838972
chr5	112838972	112839092
chr5	112839092	112839212
chr5	112839212	112839332
chr5	112839332	112839452
chr5	112839452	112839572
chr5	112839572	112839692
chr5	112839692	112839812
chr5	112839812	112839932
chr5	112839932	112840052
chr5	112840052	112840172
chr5	112840172	112840292
chr5	112840292	112840412
chr5	112840412	112840532
chr5	112840532	112840652
chr5	112840652	112840772
chr5	112840772	112840892
chr5	112840892	112841012
chr5	112841012	112841132
chr5	112841132	112841252
chr5	112841252	112841372
chr5	112841372	112841492
chr5	112841492	112841612
chr5	112841612	112841732
chr5	112841732	112841852
chr5	112841852	112841972
chr5	112841972	112842092
chr5	112842092	112842212
chr5	112842212	112842332
chr5	112842332	112842452
chr5	112842452	112842572
chr5	112842572	112842692
chr5	112842692	112842812
chr5	112842812	112842932
chr5	112842932	112843052
chr5	112843052	112843172
chr5	112843172	112843292
chr5	112843292	112843412
chr5	112843412	112843532
chr5	112843532	112843652
chr5	112843652	112843772
chr5	112843772	112843892
chr5	112843892	112844012
chr5	112844012	112844132
chr5	112844132	112844252
chr5	112844252	112844372
chr5	112844372	112844492
chr5	112844492	112844612
chr5	112844612	112844732
chr5	112844732	112844852
chr5	112844852	112844972
chr5	112844972	112845092
chr5	112845092	112845212
chr5	112845212	112845332
chr5	112845332	112845452
chr5	112845452	112845572
chr5	112845572	112845692
chr5	112845692	112845812
chr5	112845812	112845932
chr5	112845932	112846051
chr5	112846087	112846207
chr5	112846207	112846327
chr5	112877884	112878003
chr5	112878002	112878122
chr5	132624873	132624993
chr5	138765951	138766071
chr5	138796539	138796659
chr5	138869121	138869241
chr5	138921499	138921618
chr5	138922877	138922997
chr5	175351614	175351734
chr6	25559609	25559729
chr6	164624240	164624360
chr7	5973210	5973330
chr7	5973330	5973450
chr7	5973450	5973570
chr7	5977552	5977672
chr7	5977672	5977792
chr7	5978585	5978705
chr7	5982787	5982907
chr7	5982907	5983027
chr7	5986709	5986829
chr7	5986829	5986949
chr7	5986949	5987069
chr7	5987069	5987189
chr7	5987189	5987309
chr7	5987309	5987429
chr7	5987429	5987549
chr7	5987549	5987669
chr7	5989757	5989877
chr7	5989877	5989997
chr7	5991460	5991579
chr7	5991954	5992074
chr7	5995523	5995643
chr7	5997209	5997329
chr7	5997314	5997434
chr7	5998985	5999105
chr7	5999071	5999191
chr7	5999191	5999311
chr7	6002424	6002544
chr7	6002544	6002664
chr7	6003681	6003801
chr7	6003955	6004075
chr7	6005841	6005961
chr7	6005961	6006081
chr7	6007759	6007878
chr7	6008991	6009111
chr7	152177007	152177127
chr7	152654196	152654316
chr7	152662468	152662587
chr8	40697162	40697282
chr8	89935990	89936109
chr8	89942986	89943106
chr8	89951311	89951431
chr8	89965392	89965511
chr8	94674326	94674446
chr8	138386812	138386932
chr9	21971526	21971646
chr9	124119108	124119228
chr9	126205723	126205843
chrX	2904979	2905099
chrX	2907211	2907331
chrX	2907331	2907451
chrX	2907451	2907571
chrX	2907571	2907691
chrX	2908682	2908802
chrX	2908802	2908922
chrX	2909777	2909897
chrX	2909897	2910017
chrX	2910605	2910725
chrX	2910725	2910845
chrX	2914578	2914698
chrX	2914698	2914818
chrX	2915492	2915612
chrX	2915612	2915731
chrX	2917775	2917895
chrX	2917895	2918015
chrX	2918015	2918135
chrX	2918135	2918255
chrX	2920541	2920661
chrX	2920661	2920781
chrX	2921843	2921963
chrX	2921963	2922083
chrX	2925570	2925690
chrX	2925690	2925810
chrX	2929193	2929313
chrX	11294755	11294875
chrX	11296751	11296871
chrX	11298063	11298183
chrX	11298196	11298316
chrX	11298520	11298640
chrX	11298640	11298760
chrX	11298760	11298880
chrX	11298880	11299000
chrX	11300549	11300669
chrX	89922028	89922148
chrX	89922148	89922268
chrX	89922268	89922388
chrX	89922388	89922508
chrX	89922508	89922628
chrX	89922628	89922748
chrX	89922748	89922868
chrY	3579223	3579343
chrY	3579343	3579463
chrY	3579463	3579583
chrY	3579583	3579703
chrY	3579703	3579823
chrY	6866015	6866135
chrY	6868009	6868129
chrY	6868129	6868249
chrY	6868249	6868369
chrY	6868369	6868489
chrY	6868693	6868813
chrY	6868828	6868948
chrY	6869969	6870089
chrY	6872521	6872641
chr7	6002620	6002740
chr7	6002740	6002860
chr7	5972138	5972258
chr7	5972257	5972377
chr7	5972376	5972496
chr7	5972495	5972615
chr7	5972614	5972734
chr7	5972733	5972851
chr7	5973122	5973242
chr13	32398966	32399086
chr17	7668673	7668793
chr17	7673199	7673319
chr17	43044733	43044853
